# Multi-class Modeling Identifies Shared Genetic Risk for Late-onset Epilepsy and Alzheimer’s Disease

**DOI:** 10.1101/2024.02.05.24302353

**Authors:** Mingzhou Fu, Thai Tran, Eleazar Eskin, Clara Lajonchere, Bogdan Pasaniuc, Daniel H. Geschwind, Keith Vossel, Timothy S Chang

## Abstract

**Background:** Previous studies have established a strong link between late-onset epilepsy (LOE) and Alzheimer’s disease (AD). However, their shared genetic risk beyond the *APOE* gene remains unclear. Our study sought to examine the shared genetic factors of AD and LOE, interpret the biological pathways involved, and evaluate how AD onset may be mediated by LOE and shared genetic risks.

**Methods:** We defined phenotypes using phecodes mapped from diagnosis codes, with patients’ records aged 60-90. A two-step Least Absolute Shrinkage and Selection Operator (LASSO) workflow was used to identify shared genetic variants based on prior AD GWAS integrated with functional genomic data. We calculated an AD-LOE shared risk score and used it as a proxy in a causal mediation analysis. We used electronic health records from an academic health center (UCLA Health) for discovery analyses and validated our findings in a multi-institutional EHR database (All of Us).

**Results:** The two-step LASSO method identified 34 shared genetic loci between AD and LOE, including the *APOE* region. These loci were mapped to 65 genes, which showed enrichment in molecular functions and pathways such as tau protein binding and lipoprotein metabolism. Individuals with high predicted shared risk scores have a higher risk of developing AD, LOE, or both in their later life compared to those with low-risk scores. LOE partially mediates the effect of AD-LOE shared genetic risk on AD (15% proportion mediated on average). Validation results from All of Us were consistent with findings from the UCLA sample.

**Conclusions:** We employed a machine learning approach to identify shared genetic risks of AD and LOE. In addition to providing substantial evidence for the significant contribution of the *APOE-TOMM40-APOC1* gene cluster to shared risk, we uncovered novel genes that may contribute. Our study is one of the first to utilize All of Us genetic data to investigate AD, and provides valuable insights into the potential common and disease-specific mechanisms underlying AD and LOE, which could have profound implications for the future of disease prevention and the development of targeted treatment strategies to combat the co-occurrence of these two diseases.
