## Supplementary files for "Multi-class Modeling Identifies Shared Genetic Risk for Late-onset Epilepsy and Alzheimer’s Disease"

### Sheet: STab1. Phecodes_ICD10
	Supplementary Table 1. Definition of phenotypes using phecodes, related exclude ranges, and mapped ICD-10 codes
	Phenotype	Phecode	Description	Exclude ranges	Mapped ICD-10
	Epilepsy	345	Epilepsy, recurrent seizures, convulsions	330-337.99, 341-349.99	G40, G40.9, G41.8
		345.1	Epilepsy		G40.1, G40.9, G41, G41.0, G41.1, G41.9
		345.11	Generalized convulsive epilepsy		G40.3, G40.4
		345.12	Partial epilepsy		G40.0, G40.2
		345.3	Convulsions		G40.4, G40.5, G40.6, G40.7, G41.2, R56, R56.0, R56.8
	Alzheimer's disease	290.11	Alzheimer's disease	290-292.99	F00.0, F00.1, F00.2, G30, G30.0, G30.1, G30.8, G30.9

### Sheet: STab2. Shared_features
	Supplementary Table 2. Selected risk genetic loci from two-step LASSO model, based on 5-fold cross-validation results, UCLA ATLAS patient population
	rsID	Shared	AD	LOE	CHR	POS	CADD	Nearest Gene	Distance	Consequence	posMap	eqtlMap	ciMap
	rs6697005	0	1	0	1	207633385	6.379	CR1	0	intronic	1	1	0
	rs6431219	1	0	0	2	127104557	8.058	BIN1	0	intronic	1	0	0
	rs58682665	1	0	0	2	127127671	2.535	BIN1	20315	intergenic	0	1	0
	rs4663105	0	1	0	2	127133851	0.35	BIN1	26495	intergenic	0	1	0
	chr6:47442154:D	1	0	0	6	47474418	13.99	RP11-385F7.1	2824	intergenic	1	1	1
	rs73223431	0	0	1	8	27362470	5.891	PTK2B	0	intronic	1	0	0
	rs4732729	1	0	0	8	27603975	7.28	CLU	0	intronic	1	0	1
	rs12358692	1	0	0	10	11679103	2.617	RP11-138I18.2	571	upstream	1	0	1
	rs1286162	1	0	0	11	60080844	12.53	RP11-736I10.2	2442	intergenic	1	0	0
	chr11:60017920:D	1	1	0	11	60250447	10.25	MS4A4E	7358	intergenic	1	0	0
	rs2304933	0	1	0	11	60335034	17.97	MS4A6E	0	exonic	1	0	0
	rs618679	0	1	0	11	85960659	19.88	PICALM	0	intronic	1	0	1
	rs567075	0	0	1	11	86119115	4.568	snoU13	24819	intergenic	0	0	1
	rs111809001	1	1	0	11	86130466	7.542	RNU6-560P	22760	intergenic	0	0	1
	rs11218343	0	1	0	11	121564878	3.602	SORL1	0	intronic	1	0	1
	rs12590654	1	0	0	14	92472511	9.141	SLC24A4	0	intronic	1	0	0
	rs78410552	1	0	1	19	1048052	8.707	ABCA7	0	intronic	1	1	0
	rs12151021	1	0	0	19	1050875	3.086	ABCA7	0	intronic	1	0	0
	rs4147929	1	1	0	19	1063444	1.771	ABCA7	0	intronic	1	1	0
	rs73046410	1	0	0	19	44549809	2.77	CEACAM22P	0	ncRNA_intronic	1	0	0
	rs714948	0	1	0	19	44662645	5.953	CTB-171A8.1:PVR:CEACAM19	00:00:00	ncRNA_intronic	1	1	0
	rs11671175	0	1	0	19	44719766	2.08	CTB-171A8.1	1006	intergenic	1	1	0
	rs10422350	0	1	0	19	44725238	13.12	snoZ6	745	downstream	1	0	0
	rs2965101	0	1	0	19	44734556	3.104	snoZ6	8489	intergenic	1	0	0
	rs4803750	0	1	0	19	44744370	7.151	BCL3	3334	intergenic	1	0	0
	rs10401176	1	1	0	19	44750234	13.68	BCL3	0	intronic	1	0	0
	rs35106910	0	1	0	19	44781009	26.4	CBLC	0	exonic	1	0	0
	rs28399607	1	1	0	19	44811067	1.271	BCAM	0	intronic	1	0	0
	rs28399653	1	0	0	19	44812188	15.96	BCAM	0	exonic	1	0	0
	rs1135062	0	1	0	19	44819487	0.179	BCAM	0	exonic	1	0	0
	rs28399637	0	1	0	19	44820881	0.114	BCAM	0	intronic	1	0	0
	rs1551890	0	1	0	19	44829875	8.368	BCAM	8458	intergenic	1	0	0
	rs57537848	1	0	0	19	44850787	10.36	PVRL2	0	intronic	1	0	0
	rs412776	1	1	0	19	44876259	12.66	PVRL2	0	intronic	1	0	0
	rs11668861	1	0	0	19	44877713	7.055	PVRL2	0	intronic	1	0	0
	rs11669338	1	0	0	19	44879727	0.324	PVRL2	0	intronic	1	0	0
	rs283810	0	1	0	19	44884984	1.27	PVRL2:CTB-129P6.4	00:00:00	ncRNA_intronic	1	0	0
	rs157580	1	1	0	19	44892009	6.844	TOMM40	0	intronic	1	0	1
	rs112849259	0	1	0	19	44894050	13.25	TOMM40	0	exonic	1	0	1
	rs1160984	0	1	0	19	44900667	7.836	TOMM40	0	intronic	1	0	0
	rs405697	0	1	0	19	44901434	0.077	TOMM40	0	UTR3	1	0	0
	chr19:45406538:I	1	1	0	19	44903281	13.55	TOMM40	0	UTR3	1	0	0
	rs769446	1	1	0	19	44905371	1.892	APOE	382	upstream	1	0	0
	rs7412	0	1	0	19	44908822	25.1	APOE	0	exonic	1	0	1
	rs3925681	1	1	0	19	44917843	2.065	APOC1	0	intronic	1	1	1
	rs1064725	1	0	0	19	44919304	3.434	APOC1	0	UTR3	1	0	1
	rs4803772	0	1	0	19	44925202	3.558	APOC1P1	1601	intergenic	1	1	1
	rs71352239	1	0	0	19	44926286	5.237	APOC1P1	517	upstream	1	1	1
	rs7254133	1	1	0	19	44935297	1.502	APOC1P1	3910	intergenic	1	0	1
	rs7247551	1	0	0	19	44951509	15.13	CTB-129P6.11	0	intronic	1	1	1
	rs2238682	1	0	0	19	44955336	17.4	CLPTM1	0	UTR5	1	1	1
	rs75178253	0	1	0	19	44957750	0.32	CLPTM1	0	intronic	1	0	1
	rs71352248	0	1	0	19	44999245	15.03	RELB	2184	intergenic	1	0	0
	rs117612135	1	0	0	19	45001269	17.21	RELB	160	upstream	1	0	0
	rs114248186	1	0	0	19	45020861	7.426	RELB	0	intronic	1	0	1
	rs11881101	0	1	0	19	45027294	1.911	RELB	0	intronic	1	1	0
	rs7259034	1	0	0	19	45054485	0.308	CLASRP	0	intronic	1	0	0
	rs149249954	1	0	0	19	45209711	2.55	MARK4:AC006126.3	00:00:00	intronic	1	0	0
	rs346764	0	1	0	19	45226275	2.273	MARK4:EXOC3L2	00:00:00	intronic	1	0	0
	rs62118504	1	0	0	19	45231493	2.448	MARK4:EXOC3L2	00:00:00	intronic	1	0	0
	Abbreviaitions: AD, Alzheimer's disease; CADD, Combined Annotation-Dependent Depletion; ciMap, chromatin interaction mapping; CHR, chromosome; eqtlMap, eQTL mapping; LOE, late-onset epilepsy; POS, position; posMap, positional mapping.

### Sheet: STab3. Shared_genes
	Supplementary Table 3. Mapped genes of selected risk genetic loci identified from step-1 model (prediction of either Alzheimer's disease or late-onset epilepsy), based on 5-fold cross-validation results, UCLA ATLAS patient population
	Gene	Symbol	CHR	Start	End	Type	posMap	eqtlMap (Direction)	ciMap	Mapped SNPs
	ENSG00000136717	BIN1	2	127805603	127864931	protein_coding	Yes	Yes (-)	No	rs6431219, rs58682665
	ENSG00000146072	TNFRSF21	6	47199268	47277641	protein_coding	No	No	Yes	chr6:47442154:D
	ENSG00000266330	AL355353.1	6	47430587	47430652	miRNA	Yes	No	No	chr6:47442154:D
	ENSG00000270761	RP11-385F7.1	6	47444979	47445308	lincRNA	Yes	Yes (-)	No	chr6:47442154:D
	ENSG00000198087	CD2AP	6	47445525	47594999	protein_coding	Yes	Yes (+)	No	chr6:47442154:D
	ENSG00000199762	Y_RNA	6	47456803	47456906	misc_RNA	Yes	No	No	chr6:47442154:D
	ENSG00000216813	RP11-812I20.2	6	47530358	47530754	pseudogene	Yes	No	No	chr6:47442154:D
	ENSG00000153294	GPR115	6	47653600	47689757	protein_coding	No	No	Yes	chr6:47442154:D
	ENSG00000146085	MUT	6	49398073	49430904	protein_coding	No	No	Yes	chr6:47442154:D
	ENSG00000031691	CENPQ	6	49431091	49460820	protein_coding	No	No	Yes	chr6:47442154:D
	ENSG00000120885	CLU	8	27454434	27472548	protein_coding	Yes	No	No	rs4732729
	ENSG00000147419	CCDC25	8	27590835	27630170	protein_coding	No	No	Yes	rs4732729
	ENSG00000253875	RP11-16P20.3	8	27590855	27613943	antisense	No	No	Yes	rs4732729
	ENSG00000171320	ESCO2	8	27629466	27670157	protein_coding	No	No	Yes	rs4732729
	ENSG00000202242	RNU6-1276P	8	27631162	27631265	snRNA	No	No	Yes	rs4732729
	ENSG00000189233	NUGGC	8	27879481	27941388	protein_coding	No	No	Yes	rs4732729
	ENSG00000134014	ELP3	8	27947190	28048673	protein_coding	No	No	Yes	rs4732729
	ENSG00000168081	PNOC	8	28174503	28200872	protein_coding	No	No	Yes	rs4732729
	ENSG00000228027	RP1-251M9.3	10	11052127	11053082	antisense	No	No	Yes	rs12358692
	ENSG00000148429	USP6NL	10	11495945	11653753	protein_coding	No	No	Yes	rs12358692
	ENSG00000271360	RP11-138I18.1	10	11653304	11654226	antisense	No	No	Yes	rs12358692
	ENSG00000271046	RP11-138I18.2	10	11721674	11722513	lincRNA	Yes	No	No	rs12358692
	ENSG00000149516	MS4A3	11	59824060	59838601	protein_coding	Yes	No	No	rs1286162
	ENSG00000255331	RP11-736I10.2	11	59844823	59845874	pseudogene	Yes	No	No	rs1286162, chr11:60017920:D
	ENSG00000149534	MS4A2	11	59855734	59863444	protein_coding	Yes	No	No	rs1286162, chr11:60017920:D
	ENSG00000254952	AP001257.1	11	59927160	59928295	lincRNA	Yes	No	No	chr11:60017920:D
	ENSG00000110077	MS4A6A	11	59939081	59952139	protein_coding	Yes	No	No	chr11:60017920:D
	ENSG00000214787	MS4A4E	11	59968726	60010561	protein_coding	Yes	No	No	chr11:60017920:D
	ENSG00000110079	MS4A4A	11	60048014	60076445	protein_coding	Yes	No	No	chr11:60017920:D
	ENSG00000140090	SLC24A4	14	92788925	92962596	protein_coding	Yes	No	No	rs12590654
	ENSG00000207357	RNU6-2	19	1021521	1021627	snRNA	No	Yes (+)	No	rs78410552
	ENSG00000064666	CNN2	19	1026298	1039068	protein_coding	Yes	No	No	rs78410552
	ENSG00000267020	AC011558.5	19	1038726	1039063	antisense	Yes	No	No	rs78410552
	ENSG00000064687	ABCA7	19	1040102	1065571	protein_coding	Yes	Yes (+)	No	rs78410552, rs12151021, rs4147929
	ENSG00000180448	HMHA1	19	1065922	1086627	protein_coding	Yes	Yes (+)	No	rs78410552, rs4147929
	ENSG00000099817	POLR2E	19	1086594	1095598	protein_coding	No	Yes (+)	No	rs4147929
	ENSG00000062370	ZNF112	19	44830708	44871377	protein_coding	No	Yes (+)	No	rs71352239, rs3925681
	ENSG00000230666	CEACAM22P	19	45041045	45124119	pseudogene	Yes	No	No	rs73046410
	ENSG00000224366	AC138472.4	19	45073550	45073810	pseudogene	Yes	No	No	rs73046410
	ENSG00000069399	BCL3	19	45250962	45263301	protein_coding	Yes	No	No	rs10401176
	ENSG00000142273	CBLC	19	45281126	45303891	protein_coding	Yes	No	No	rs28399653
	ENSG00000187244	BCAM	19	45312328	45324673	protein_coding	Yes	No	No	rs28399653, rs28399607
	ENSG00000130202	PVRL2	19	45349432	45392485	protein_coding	Yes	Yes (+)	No	chr19:45406538:I, rs412776, rs57537848, rs11668861, rs157580, rs11669338
	ENSG00000267282	CTB-129P6.4	19	45385284	45394133	antisense	Yes	No	Yes	rs2238682, rs7247551, chr19:45406538:I, rs412776, rs11668861, rs157580, rs71352239, rs1064725, rs3925681, rs11669338
	ENSG00000130204	TOMM40	19	45393826	45406946	protein_coding	Yes	No	Yes	rs2238682, rs7247551, chr19:45406538:I, rs157580, rs71352239, rs1064725, rs3925681, rs769446, rs11669338
	ENSG00000130203	APOE	19	45409011	45412650	protein_coding	Yes	No	No	chr19:45406538:I, rs157580, rs71352239, rs1064725, rs3925681, rs769446
	ENSG00000130208	APOC1	19	45417504	45422606	protein_coding	Yes	Yes (+)	Yes	rs2238682, rs7247551, chr19:45406538:I, rs157580, rs71352239, rs1064725, rs3925681, rs769446, rs7254133
	ENSG00000214855	APOC1P1	19	45430061	45434643	pseudogene	Yes	Yes (+)	Yes	rs2238682, rs7247551, chr19:45406538:I, rs157580, rs71352239, rs1064725, rs3925681, rs7254133
	ENSG00000224916	APOC4-APOC2	19	45445495	45452822	protein_coding	Yes	No	No	rs2238682, rs117612135, rs7247551, rs7254133
	ENSG00000267467	APOC4	19	45445495	45452820	protein_coding	Yes	Yes (+)	No	rs2238682, rs117612135, rs7247551, rs7254133
	ENSG00000234906	APOC2	19	45449243	45452822	protein_coding	Yes	Yes (+)	No	rs2238682, rs117612135, rs7247551
	ENSG00000267114	CTB-129P6.11	19	45453301	45457264	protein_coding	Yes	No	Yes	rs2238682, rs117612135, rs7247551, chr19:45406538:I, rs412776, rs157580, rs71352239, rs1064725, rs3925681, rs7254133
	ENSG00000104853	CLPTM1	19	45457842	45496599	protein_coding	Yes	No	Yes	rs2238682, rs117612135, rs7247551, chr19:45406538:I, rs412776, rs157580, rs71352239, rs1064725, rs3925681, rs7254133
	ENSG00000104856	RELB	19	45504688	45541452	protein_coding	Yes	No	No	rs2238682, rs117612135, rs7247551, rs114248186
	ENSG00000104859	CLASRP	19	45542298	45574214	protein_coding	Yes	No	Yes	rs2238682, rs7247551, chr19:45406538:I, rs412776, rs114248186, rs157580, rs71352239, rs1064725, rs3925681, rs7254133, rs7259034
	ENSG00000207003	RNU6-611P	19	45550716	45550819	snRNA	Yes	No	No	rs7259034
	ENSG00000007047	MARK4	19	45582546	45808541	protein_coding	Yes	No	No	rs149249954, rs62118504
	ENSG00000104866	PPP1R37	19	45594654	45651335	protein_coding	Yes	Yes (-)	Yes	rs62118504
	ENSG00000007255	TRAPPC6A	19	45666186	45681495	protein_coding	Yes	Yes (-)	Yes	rs2238682, rs7247551, chr19:45406538:I, rs71352239, rs1064725, rs3925681
	ENSG00000189114	BLOC1S3	19	45682003	45685059	protein_coding	Yes	No	Yes	rs2238682, rs7247551, chr19:45406538:I, rs71352239, rs1064725, rs3925681
	ENSG00000267545	AC005779.2	19	45683080	45705702	protein_coding	Yes	No	Yes	rs2238682, rs7247551, chr19:45406538:I, rs71352239, rs1064725, rs149249954, rs3925681
	ENSG00000225157	AC005779.1	19	45687584	45688190	pseudogene	Yes	No	Yes	rs2238682, rs7247551, chr19:45406538:I, rs71352239, rs1064725, rs3925681
	ENSG00000266958	AC006126.3	19	45690646	45720191	protein_coding	Yes	No	No	rs149249954
	ENSG00000130201	EXOC3L2	19	45715879	45737469	protein_coding	Yes	No	No	rs149249954, rs62118504
	ENSG00000267045	AC006126.4	19	45741890	45748628	lincRNA	Yes	No	Yes	rs2238682, rs7247551, rs412776, rs62118504
	Abbreviaitions: AD, Alzheimer's disease; CADD, Combined Annotation-Dependent Depletion; ciMap, chromatin interaction mapping; CHR, chromosome; eqtlMap, eQTL mapping; LOE, late-onset epilepsy; POS, position; posMap, positional mapping; SNP, single nucleotide polymorphisms.

### Sheet: STab4. AD_specific_genes
	Supplementary Table 4. Mapped genes of selected risk genetic loci identified from step-2 model (prediction of Alzheimer's disease), based on 5-fold cross-validation results, UCLA ATLAS patient population
	Gene	Symbol	CHR	Start	End	Type	posMap	eqtlMap (Direction)	ciMap	Mapped SNPs
	ENSG00000237605	RP11-343H5.6	1	206807994	206808967	antisense	No	No	Yes	rs6697005
	ENSG00000143479	DYRK3	1	206808881	206857764	protein_coding	No	No	Yes	rs6697005
	ENSG00000180667	YOD1	1	207217194	207226325	protein_coding	No	No	Yes	rs6697005
	ENSG00000123836	PFKFB2	1	207222801	207254369	protein_coding	No	No	Yes	rs6697005
	ENSG00000203710	CR1	1	207669492	207813992	protein_coding	Yes	Yes (+)	No	rs6697005
	ENSG00000253044	AL691452.1	1	207688630	207688688	miRNA	Yes	No	No	rs6697005
	ENSG00000236911	RP11-78B10.2	1	207725270	207779900	antisense	Yes	No	No	rs6697005
	ENSG00000197721	CR1L	1	207818458	207911761	protein_coding	Yes	No	Yes	rs6697005
	ENSG00000244703	CD46P1	1	207818579	207830755	pseudogene	Yes	No	Yes	rs6697005
	ENSG00000136717	BIN1	2	127805603	127864931	protein_coding	Yes	Yes (-)	No	rs4663105
	ENSG00000255331	RP11-736I10.2	11	59844823	59845874	pseudogene	Yes	No	No	chr11:60017920:D
	ENSG00000149534	MS4A2	11	59855734	59863444	protein_coding	Yes	No	No	rs2304933, chr11:60017920:D
	ENSG00000254952	AP001257.1	11	59927160	59928295	lincRNA	Yes	No	No	chr11:60017920:D
	ENSG00000110077	MS4A6A	11	59939081	59952139	protein_coding	Yes	No	No	chr11:60017920:D
	ENSG00000214787	MS4A4E	11	59968726	60010561	protein_coding	Yes	No	No	rs2304933, chr11:60017920:D
	ENSG00000110079	MS4A4A	11	60048014	60076445	protein_coding	Yes	No	No	rs2304933, chr11:60017920:D
	ENSG00000166926	MS4A6E	11	60102304	60164069	protein_coding	Yes	No	No	rs2304933
	ENSG00000137504	CREBZF	11	85370752	85393951	protein_coding	No	No	Yes	rs618679
	ENSG00000179071	CCDC89	11	85394893	85397320	protein_coding	No	No	Yes	rs618679
	ENSG00000254479	SLC25A1P1	11	85645780	85646706	pseudogene	Yes	No	No	rs618679
	ENSG00000073921	PICALM	11	85668727	85780924	protein_coding	Yes	No	Yes	rs618679
	ENSG00000074266	EED	11	85955586	85989855	protein_coding	No	No	Yes	rs618679
	ENSG00000255222	SETP17	11	86005802	86006618	pseudogene	No	Yes (-)	Yes	rs618679
	ENSG00000246790	RP11-730K11.1	11	121318040	121323722	antisense	No	No	Yes	rs11218343
	ENSG00000137642	SORL1	11	121322912	121504402	protein_coding	Yes	No	Yes	rs11218343
	ENSG00000064687	ABCA7	19	1040102	1065571	protein_coding	Yes	Yes (+)	No	rs4147929
	ENSG00000180448	HMHA1	19	1065922	1086627	protein_coding	Yes	Yes (+)	No	rs4147929
	ENSG00000099817	POLR2E	19	1086594	1095598	protein_coding	No	Yes (+)	No	rs4147929
	ENSG00000062370	ZNF112	19	44830708	44871377	protein_coding	No	Yes (+)	No	rs4803772, rs3925681
	ENSG00000216588	IGSF23	19	45116940	45140081	protein_coding	Yes	No	No	rs714948
	ENSG00000266903	CTB-171A8.1	19	45135500	45222031	antisense	Yes	Yes (+)	No	rs10422350, rs4803750, rs714948, rs2965101, rs11671175
	ENSG00000073008	PVR	19	45147098	45166850	protein_coding	Yes	Yes (-)	No	rs714948
	ENSG00000186567	CEACAM19	19	45165545	45187631	protein_coding	Yes	Yes (+)	No	rs714948
	ENSG00000213892	CEACAM16	19	45202421	45213986	protein_coding	Yes	No	No	rs11671175
	ENSG00000252200	snoZ6	19	45229248	45229322	snoRNA	Yes	No	No	rs10422350, rs4803750, rs2965101, rs11671175
	ENSG00000069399	BCL3	19	45250962	45263301	protein_coding	Yes	No	No	rs35106910, rs10401176, rs10422350, rs4803750, rs2965101
	ENSG00000253027	SNORA70	19	45268207	45268357	snoRNA	Yes	No	No	rs35106910
	ENSG00000236807	AC092066.6	19	45268405	45268721	pseudogene	Yes	No	No	rs35106910
	ENSG00000142273	CBLC	19	45281126	45303891	protein_coding	Yes	No	No	rs35106910
	ENSG00000187244	BCAM	19	45312328	45324673	protein_coding	Yes	No	No	rs1551890, rs28399607, rs1135062, rs28399637
	ENSG00000130202	PVRL2	19	45349432	45392485	protein_coding	Yes	Yes (+)	No	chr19:45406538:I, rs112849259, rs412776, rs157580, rs283810
	ENSG00000267282	CTB-129P6.4	19	45385284	45394133	antisense	Yes	No	Yes	rs7412, rs71352248, chr19:45406538:I, rs112849259, rs412776, rs1160984, rs157580, rs4803772, rs3925681, rs283810, rs75178253
	ENSG00000130204	TOMM40	19	45393826	45406946	protein_coding	Yes	No	Yes	rs7412, rs71352248, chr19:45406538:I, rs112849259, rs1160984, rs157580, rs4803772, rs3925681, rs769446, rs283810, rs75178253, rs405697
	ENSG00000130203	APOE	19	45409011	45412650	protein_coding	Yes	No	No	rs7412, chr19:45406538:I, rs112849259, rs1160984, rs157580, rs4803772, rs3925681, rs769446, rs405697
	ENSG00000130208	APOC1	19	45417504	45422606	protein_coding	Yes	Yes (+)	Yes	rs7412, rs71352248, chr19:45406538:I, rs112849259, rs157580, rs4803772, rs3925681, rs769446, rs7254133
	ENSG00000214855	APOC1P1	19	45430061	45434643	pseudogene	Yes	Yes (+)	Yes	rs7412, rs71352248, chr19:45406538:I, rs112849259, rs157580, rs4803772, rs3925681, rs7254133, rs75178253
	ENSG00000224916	APOC4-APOC2	19	45445495	45452822	protein_coding	Yes	No	No	rs71352248, rs7254133, rs75178253
	ENSG00000267467	APOC4	19	45445495	45452820	protein_coding	Yes	Yes (+)	No	rs71352248, rs7254133, rs75178253
	ENSG00000234906	APOC2	19	45449243	45452822	protein_coding	Yes	Yes (+)	No	rs71352248, rs75178253
	ENSG00000267114	CTB-129P6.11	19	45453301	45457264	protein_coding	Yes	No	Yes	rs7412, rs71352248, chr19:45406538:I, rs112849259, rs412776, rs157580, rs4803772, rs3925681, rs7254133, rs75178253
	ENSG00000104853	CLPTM1	19	45457842	45496599	protein_coding	Yes	No	Yes	rs7412, rs71352248, chr19:45406538:I, rs112849259, rs412776, rs157580, rs4803772, rs3925681, rs7254133, rs75178253
	ENSG00000104856	RELB	19	45504688	45541452	protein_coding	Yes	No	No	rs71352248, rs11881101, rs75178253
	ENSG00000104859	CLASRP	19	45542298	45574214	protein_coding	Yes	No	Yes	rs7412, rs71352248, chr19:45406538:I, rs112849259, rs412776, rs157580, rs4803772, rs3925681, rs11881101, rs7254133, rs75178253
	ENSG00000142252	GEMIN7	19	45582453	45594782	protein_coding	Yes	Yes (+)	No	rs11881101
	ENSG00000007047	MARK4	19	45582546	45808541	protein_coding	Yes	No	No	rs346764
	ENSG00000007255	TRAPPC6A	19	45666186	45681495	protein_coding	Yes	Yes (-)	Yes	rs7412, rs71352248, chr19:45406538:I, rs112849259, rs4803772, rs3925681, rs75178253
	ENSG00000189114	BLOC1S3	19	45682003	45685059	protein_coding	Yes	No	Yes	rs7412, rs71352248, chr19:45406538:I, rs112849259, rs4803772, rs3925681, rs75178253
	ENSG00000267545	AC005779.2	19	45683080	45705702	protein_coding	Yes	No	Yes	rs7412, rs71352248, chr19:45406538:I, rs112849259, rs4803772, rs3925681, rs75178253
	ENSG00000225157	AC005779.1	19	45687584	45688190	pseudogene	Yes	No	Yes	rs7412, rs71352248, chr19:45406538:I, rs112849259, rs4803772, rs3925681, rs75178253
	ENSG00000266958	AC006126.3	19	45690646	45720191	protein_coding	Yes	No	No	rs346764
	ENSG00000130201	EXOC3L2	19	45715879	45737469	protein_coding	Yes	No	No	rs346764
	ENSG00000267045	AC006126.4	19	45741890	45748628	lincRNA	Yes	No	Yes	rs71352248, rs412776, rs346764, rs75178253
	Abbreviaitions: AD, Alzheimer's disease; CADD, Combined Annotation-Dependent Depletion; ciMap, chromatin interaction mapping; CHR, chromosome; eqtlMap, eQTL mapping; LOE, late-onset epilepsy; POS, position; posMap, positional mapping; SNP, single nucleotide polymorphisms.

### Sheet: STab5. LOE_specific_genes
	Supplementary Table 5. Mapped genes of selected risk genetic loci identified from step 2 model (prediction of late-onset epilepsy), based on 5-fold cross-validation results, UCLA ATLAS patient population
	Gene	Symbol	CHR	Start	End	Type	posMap	eqtlMap (Direction)	ciMap	Mapped SNPs
	ENSG00000120899	PTK2B	8	27168999	27316903	protein_coding	Yes	No	No	rs73223431
	ENSG00000137504	CREBZF	11	85370752	85393951	protein_coding	No	No	Yes	rs73223431
	ENSG00000179071	CCDC89	11	85394893	85397320	protein_coding	No	No	Yes	rs73223431
	ENSG00000073921	PICALM	11	85668727	85780924	protein_coding	Yes	No	Yes	rs567075
	ENSG00000238666	snoU13	11	85805234	85805337	snoRNA	Yes	No	No	rs567075
	ENSG00000200877	RNU6-560P	11	85864269	85864376	snRNA	Yes	No	No	rs567075
	ENSG00000074266	EED	11	85955586	85989855	protein_coding	No	No	Yes	rs567075
	ENSG00000255222	SETP17	11	86005802	86006618	pseudogene	No	Yes (-)	Yes	rs567075
	ENSG00000207357	RNU6-2	19	1021521	1021627	snRNA	No	Yes (+)	No	rs567075
	ENSG00000064666	CNN2	19	1026298	1039068	protein_coding	Yes	No	No	rs78410552
	ENSG00000267020	AC011558.5	19	1038726	1039063	antisense	Yes	No	No	rs78410552
	ENSG00000064687	ABCA7	19	1040102	1065571	protein_coding	Yes	Yes (+)	No	rs78410552
	ENSG00000180448	HMHA1	19	1065922	1086627	protein_coding	Yes	Yes (+)	No	rs78410552
	Abbreviaitions: AD, Alzheimer's disease; CADD, Combined Annotation-Dependent Depletion; ciMap, chromatin interaction mapping; CHR, chromosome; eqtlMap, eQTL mapping; LOE, late-onset epilepsy; POS, position; posMap, positional mapping; SNP, single nucleotide polymorphisms.

### Sheet: STab6. Med_assumptions
	Supplementary Table 6. Mediation assumptions verification for AD-LOE predicted risk scores, LOE, and AD status, UCLA ATLAS patient population (N = 12,290)a
	Exposure	Mediator	Outcome	Assumptions		OR (95%CI)b
				(1)	Mediator ~ Exposure	5.77 (2.78, 12.16)
	(1)	LOE	(3)	(2)	Outcome ~ Exposure	4.44 (1.20, 22.20)
				(3)	Outcome ~ Mediator + exposure	10.74 (6.28, 17.82)
	Shared AD-LOE genetic risk score	(2)	AD		Outcome ~ Mediator + exposure	3.99 (1.04, 20.37)
				(4)	Estimates of exposure: (3) < (1)	✓
				(5)	Outcome ~ Mediator × exposure	p = 0.99
	Abbreviaitions: AD, Alzheimer's disease; CI, confidence interval; EHR, electronic health records; LOE, late-onset epilepsy; OR, odds ratio.
	Notes: [a] All models adjusted for age at the last visit, sex, EHR record length, EHR record density, the first four ancestry-specific principal components, hypertension, diabetes, and hyperlipid status. [b] Numbers reflects the effect estimates for the variables marked as italic in the "Assumptions" column and represents the change in the odds of AD or LOE status when comparing 5th vs. 1st quint…

### Sheet: STab7. Prediction
	Supplementary Table 7. Model performance of benchmark, AD genetic score, and LASSO SNP models in Alzheimer's disease and late-onset epilepsy, based on 5-fold cross-validation results, UCLA ATLAS patient populationa
		Overall model performace			Threshold maximize absolute MCC
		AUPRC	AUROC		F1 score	Accuracy	Precision	Recall	Specificity
	Outcome: Alzheimer's disease (N = 14,339)
	Benchmark model
	Demographics onlyb	0.166678	0.852384		0.267176	0.94644	0.19802	0.410557	0.959494
	AD genetic score models
	e4count	0.190976	0.86816		0.267928	0.935212	0.18319	0.498534	0.945849
	AD PRS full	0.167627	0.860677		0.256684	0.932143	0.173554	0.492669	0.942849
	AD PRS without APOE	0.157391	0.853474		0.258741	0.940861	0.184309	0.434018	0.953208
	Machine learning with feature selection models
	Direct LASSO AD SNPsc	0.202937	0.866404		0.259887	0.936049	0.179287	0.472141	0.94735
	Two-step LASSOd	0.209657	0.871388		0.293532	0.960388	0.25486	0.346041	0.975354
	Outcome: Late-onset epilepsy (N = 14,997)
	Benchmark model
	Demographics onlyb	0.068816	0.659048		0.128217	0.737948	0.0744078	0.463141	0.749878
	AD genetic score models
	e4count	0.0685208	0.655363		0.124555	0.704741	0.0710419	0.504808	0.713421
	AD PRS full	0.067976	0.654256		0.125454	0.695072	0.0712269	0.525641	0.702428
	AD PRS without APOE	0.0669962	0.65035		0.125289	0.722545	0.0721026	0.477564	0.73318
	Machine learning with feature selection models
	Direct LASSO epilepsy SNPse	0.0683038	0.655332		0.117277	0.588451	0.0643844	0.657051	0.585473
	Direct LASSO AD SNPsc	0.0707637	0.664564		0.130906	0.74855	0.0764468	0.455128	0.761289
	Two-step LASSOd	0.084936	0.691485		0.143564	0.746216	0.0835079	0.511218	0.756418
	Abbreviations: AD, Alzheimer's Disease; APOE, apolipoprotein E; AUROC, Area Under the ROC Curve; AUPRC, Area Under the Precision-Recall Curve; LASSO, Least Absolute Shrinkage and Selection Operator; LOE, late-onset epilepsy; MCC, Matthews Correlation Coefficient; PRS, Polygenic Risk Score; SNP, Single Nucleotide Polymorphisms.
	Notes: [a] All models (except for the benchmark model) included age, sex, EHR record length, EHR record density, and first four ancestry-specific principal components as fixed variables. [b] For benchmark model (demographics only), we included age, sex, EHR record length, and EHR record density only. [c] Direct LASSO models used demographic variables and independent AD risk SNPs (functional annot…

### Sheet: STab8. ATLAS_vs_AOU
	Supplementary Table 8. Descriptive statistics of the analytical samples by data sources, UCLA ATLAS vs. All of Us patient population, European genetic inferred ancestrya
		UCLA ATLAS	All of Us	P-value
		N = 17,031	N = 43,351
	Primary outcome(s)
	Alzheimer's disease (Yes)	341 (2.4%)	274 (0.7%)	<0.001*
	Late onset epilepsy (Yes)	624 (4.2%)	1,247 (3.2%)	<0.001*
	Demographics
	Age at last visit	71 (66, 77)	71 (66, 76)	<0.001*
	Sex (female)	8,232 (48%)	24,345 (56%)	<0.001*
	EHR record length	6.6 (3.3, 9.5)	5.3 (2.9, 6.2)	<0.001*
	EHR record density (per year)	14 (8, 23)	8 (4, 15)	<0.001*
	Health conditions
	Hypertension (Yes)	11,048 (65%)	25,158 (58%)	<0.001*
	Diabetes (Yes)	3,421 (20%)	8,631 (20%)	0.6
	Hyperlipid (Yes)	11,306 (66%)	22,853 (53%)	<0.001*
	Abbreviations: AD, Alzheimer's disease; EHR, electronic health record.
	Notes: [a] Summary statistics are displayed as n (%) for categorical variables, and median (IQR) for continuous variables. P-values were calculated with Pearson's Chi-squared test or Wilcoxon rank sum test as appropriate.

### Sheet: STab9. Desc_stats_AOU
	Supplementary Table 9. Descriptive statistics of the analytical sample by late-onset epilepsy and Alzheimer's disease status, All of Us patient population, European ancestry (N = 43,351)a
		Late-onset epilepsy				Alzheimer's disease
		Cases	Controls	P-value		Cases	Controls	P-value
		N = 1,247	N = 37,687			N = 274	N = 38,314
	Primary outcome(s)
	Alzheimer's disease (Yes)	29 (5.1%)	128 (0.4%)	<0.001*		-	-	-
	Late onset epilepsy (Yes)	-	-	-		29 (18%)	539 (1.6%)	<0.001*
	Demographics
	Age at last visit	71 (66, 76)	71 (66, 76)	0.2		76 (71, 81)	71 (66, 76)	<0.001*
	Sex (female)	665 (53%)	21,282 (56%)	0.03*		129 (47%)	21,574 (56%)	0.002*
	EHR record length	5.7 (3.9, 6.6)	5.2 (2.8, 6.1)	<0.001*		5.9 (4.6, 7.8)	5.2 (2.7, 6.1)	<0.001*
	EHR record density (per year)	14 (7, 25)	8 (4, 14)	<0.001*		11 (6, 18)	8 (4, 14)	<0.001*
	Health conditions
	Hypertension (Yes)	942 (76%)	21,261 (56%)	<0.001*		198 (72%)	21,551 (56%)	<0.001*
	Diabetes (Yes)	390 (31%)	7,153 (19%)	<0.001*		90 (33%)	7,238 (19%)	<0.001*
	Hyperlipid (Yes)	839 (67%)	19,353 (51%)	<0.001*		188 (69%)	19,442 (51%)	<0.001*
	Abbreviations: AD, Alzheimer's disease; EHR, electronic health record.
	Notes: [a] Summary statistics are displayed as n (%) for categorical variables, and median (IQR) for continuous variables. P-values were calculated with Pearson's Chi-squared test or Wilcoxon rank sum test as appropriate.
